# Non-glycemic genetic effects on HbA1c and clinical glycemic status in African ancestry: VA Million Veteran Program

**DOI:** 10.1101/2024.05.26.24307947

**Authors:** Laurel Stell, Kent Heberer, Kyung Min Lee, Shoa Clarke, Wu Fan, Ilana Belitskaya-Levy, Julie A. Lynch, Hua Tang, Marijana Vujkovic, Donald Miller, Themistocles L. Assimes, Phil Tsao, Scott Damrauer, Kyong-mi Chang, Jennifer S. Lee, the VA Million Veteran Program

**Author notes:** Corresponding author: Laurel Stell, Department of Biomedical Data Science, Stanford University School of Medicine, MSOB, 1265 Welch Rd, Room X3C67, Stanford, CA 94305. These authors contributed equally (Kent Heberer, Kyung Min Lee).

## Abstract

**IMPORTANCE:** Clinical guidelines recommend against using glycated hemoglobin A1c (HbA1c) to assess glycemia in patients with two erythropoietic conditions: glucose-6-phosphate dehydrogenase (G6PD) deficiency or sickle cell disease. What remains elusive is quantifying the impact of genetic variants underlying these and other erythropoietic conditions on HbA1c levels as a clinical indicator of glycemic status.

**OBJECTIVE:** To evaluate the impact of five erythropoietic (non-glycemic) genetic variants on HbA1c levels as a clinical indicator of glycemic status in a population with African genetic ancestry.

**DESIGN:** Retrospective cohort study conducted January 2011 to November 2022.

**SETTING:** Veterans Health Administration’s (VHA’s) Million Veteran Program (MVP), a genetic biobank representative of the U.S.’s largest integrated healthcare system, including the longest-running electronic health record system.

**PARTICIPANTS:** 84,987 MVP participants with African genetic ancestry, excluding those with type 1 or secondary diabetes or G6PD, sickle cell, or other erythropoietic conditions.

**EXPOSURE:** Any one of five erythropoietic genetic variants known or suspected to affect HbA1c levels in African ancestry.

**MAIN OUTCOMES AND MEASURES:** Clinically measured HbA1c, random blood glucose, triglyceride to HDL-cholesterol ratio, body mass index, blood pressure, diagnosis of and medications for type 2 diabetes (T2D).

**RESULTS:** All the variants had significant differences in HbA1c compared to non-carriers with the same sex, age, glucose and BMI. Males with X-linked G202A variant for G6PD deficiency (11% of males in cohort) had HbA1c levels reduced by 0.8 percentage points compared to non-carriers; female carriers had reductions over 0.3 percentage points. Overall, G202A carriers had worse dysglycemia but were less likely to be diagnosed with or prescribed medication for dysglycemia than non-carriers. Due to this variant, an estimated 1.5 million (6%) African American adults without T2D may have dysglycemia in the pre-diabetes or T2D range, but their HbA1c indicate normoglycemia.

**CONCLUSIONS AND RELEVANCE:** By lowering HbA1c without lowering glucose level, G202A variant for G6PD deficiency—a condition common to African ancestry and largely asymptomatic and undiagnosed—could be misguiding clinical management for 9% of African American Veterans without T2D and 6% of African American adults without T2D in the U.S. and contributing to racial disparities in T2D management.

**KEY POINTS:** *QUESTION:* What is the impact of non-glycemic genetic variants on HbA1c levels as a clinical indicator of glycemic status?

*FINDINGS:* In patients with African ancestry within a U.S. healthcare setting, carriers of G202A variant for glucose-6-phosphate dehydrogenase (G6PD) deficiency have significantly lower HbA1c—0.9% points in males—and lower rates of type 2 diabetes diagnosis and medication but higher glucose compared to non-carriers. Four additional erythropoietic variants also had significant effects on HbA1c but none on glucose.

*MEANING:* HbA1c can underestimate dysglycemia in carriers of G202A variant, which is common in African, and very rare in European, ancestry.
