## Supplement 1 for "Non-glycemic genetic effects on HbA1c and clinical glycemic status in African ancestry: VA Million Veteran Program"

### Sheet: Contents
Contents
eTable 1	Accepted LOINC codes and ranges for clinical measurements
eTable 2	ICD codes for erythropoietic disorders excluded from study cohort
eTable 3	Medications for T2D, lipid conditions or hypertension
eTable 4	Categories for insulin resistance features
eTable 5	Genetic variants analyzed and their frequencies
eTable 6	Estimation of mis-designations of dysglycemia based on HbA1c due to G202A variant

### Sheet: eTable 1
eTable 1. Accepted LOINC codes and ranges for clinical measurements
	Accepted LOINC codes	Accepted range
HbA1c	4548-4, 17856-6	2-20%
Glucose	2345-7	20-600 mg/dL
HDL-cholesterol	2085-9	10-120 mg/dL
Triglycerides	2571-8	50-3000 mg/dL
Height		54-82 in
Weight		75-550 lb
Systolic blood pressure		≥80 mm Hg
Diastolic blood pressure		≥50 mm Hg
SI conversion factors:
To convert HbA1c to mmol/mol, multiply by 10.93 and subtract 23.5.
To convert glucose to mmol/L, multiply by 0.0556.
To convert, HDL-cholesterol to mmol/L, multiply by 0.0259.
To convert triglycerides to mmol/L, multiply by 0.0113.
To convert height to cm, multiply by 2.54.
To convert weight to kg, multiply by 0.454
To convert blood pressure to kPa, multiply by 0.133

### Sheet: eTable 2
eTable 2. ICD codes for erythropoietic disorders excluded from study cohort
ICD code	ICD version	Description
282.4x	ICD-9	Thalassemias, including sickle-cell thalassemia
282.6x	ICD-9	Sickle cell disease
282.7	ICD-9	Other hemoglobinopathies
D56.x	ICD-10	Thalassemia
D57.x except D57.3	ICD-10	Sickle cell disorders except sickle cell trait
D58.2	ICD-10	Other hemoglobinopathies
271.0	ICD-9	Glycogenosis
D75.89	ICD-10	Other specified diseases of blood and blood-forming organs
D75.A	ICD-10	Glucose-6-phosphate dehydrogenase (G6PD) deficiency without anemia (code became effective in 2019)
282.2	ICD-9	Anemias due to disorders of glutathione metabolism
D55.0	ICD-10	Anemia due to glucose-6-phosphate dehydrogenase [G6PD] deficiency

### Sheet: eTable 3
eTable 3. Medications for T2D, lipid conditions or hypertension
T2D							HS502 details					HS509 details
VA class	Description						ACARBOSE					ALBIGLUTIDE
HS501	Insulin						ACETOHEXAMIDE					DIABETIC ORAL AGENT
HS502	Oral hypoglycemic agents (detailed list of medications to right)						ALOGLIPTIN					DULAGLUTIDE
HS509	Hypoglycemic agents, other (detailed list of medications to far right)						CANAGLIFLOZIN					INSULIN DEGLUDEC/LIRAGLUTIDE
							CANAGLIFLOZIN/METFORMIN					INSULIN/LIRAGLUTIDE
Lipid-altering							DAPAGLIFLOZIN					INSULIN/LIXISENATIDE
VA class	Description						DAPAGLIFLOZIN/METFORMIN					LIRAGLUTIDE
CV350	Antilipemic agents						DIABETIC ORAL AGENT					LIXISENATIDE
							EMPAGLIFLOZIN
Hypertension							EMPAGLIFLOZIN/LINAGLIPTIN
CV100	Beta blockers						EMPAGLIFLOZIN/METFORMIN
CV150	Alpha blockers						GLICLAZIDE
CV200	Calcium channel blockers						GLIMEPIRIDE
CV400	Antihypertensive combinations						GLIPIZIDE
CV490	Antihypertensives, other						GLIPIZIDE/METFORMIN
CV701	Thiazides						GLUCOSE
CV703	Carbonic anhydrase inhibitor diuretics						GLYBURIDE
CV704	Potassium sparing/combination diuretics						GLYBURIDE/METFORMIN
CV709	Diuretics, other						LINAGLIPTIN
CV800	ACE inhibitors						LINAGLIPTIN/METFORMIN
CV805	Angiotension II inhibitors						METFORMIN
CV806	Direct renin inhibitors						METFORMIN/PIOGLITAZONE
							METFORMIN/SAXAGLIPTIN
							METFORMIN/SITAGLIPTIN
							MIGLITOL
							NATEGLINIDE
							PIOGLITAZONE
							REPAGLINIDE
							SAXAGLIPTIN
							SITAGLIPTIN
							SULFONYLUREA

### Sheet: eTable 4
eTable 4. Categories for insulin resistance features
	Normal	Elevated	High	Very high
Glucose, mg/dLa	<100	100-125	≥126
TG/HDLC b	<2	2-2.5	2.5-3	≥3
BMI, kg/m2 c	<25	25-30	30-35	≥35
Blood pressure, mm Hg d	SBP < 120 and DBP <80	SBP 120-130 and DBP <80	SBP 130-140 or DBP 80-90	SBP ≥140 or DBP ≥90
TG = triglycerides; HDLC = high density lipoprotein cholesterol; BMI = body mass index; SBP = systolic blood pressure; DBP = diastolic blood pressure.
In this table, ranges written as x-y include values ≥x and <y.
SI conversion factors:
To convert glucose to mmol/L, multiply by 0.0556.
To convert TG/HDLC to SI units, multiply by 0.436
To convert blood pressure to kPa, multiply by 0.133
a. American Diabetes Association criteria for normal, pre-diabetes and diabetes based on fasting plasma glucose1. See eMethods (Supplement 2) for discussion of using these ranges when our glucose measurements were not known to be fasting.
b. McLaughlin2 recommended TG/HDLC ≥3.0 to predict insulin resistance. Li3 recommended TG/HDLC ≥2.0 to predict insulin resistance in African-Americans. Sumner4 recommended TG/HDLC ≥2.5 for African-American men and found that the ratio could not identify insulin resistance in African-American women. Our approach enables consideration of all three possible thresholds simultaneously.
c. Very few individuals in this study were underweight (BMI <18.5), so they are included in normal weight. The BMI thresholds in this table are for healthy (normal), overweight (elevated), class 1 obesity (high) and class 2 and 3 obesity (very high).
d. SBP = systolic blood pressure; DBP = diastolic blood pressure. American College of Cardiology/American Heart Association ranges for normal, elevated, stage 1 hypertension and stage 2 hypertension5
References
1. American Diabetes Association Professional Practice Committee; 2. Diagnosis and Classification of Diabetes: Standards of Care in Diabetes—2024. Diabetes Care 1 January 2024; 47 (Supplement_1): S20–S42. https://doi.org/10.2337/dc24-S002
2. McLaughlin T, Abbasi F, Cheal K, Chu J, Lamendola C, Reaven G. Use of metabolic markers to identify overweight individuals who are insulin resistant. Ann Intern Med. 2003;139(10):802-809. doi:10.7326/0003-4819-139-10-200311180-00007
3. Li C, Ford ES, Meng YX, Mokdad AH, Reaven GM. Does the association of the triglyceride to high-density lipoprotein cholesterol ratio with fasting serum insulin differ by race/ethnicity?. Cardiovasc Diabetol. 2008;7:4. Published 2008 Feb 28. doi:10.1186/1475-2840-7-4
4. Sumner AE, Harman JL, Buxbaum SG, et al. The triglyceride/high-density lipoprotein cholesterol ratio fails to predict insulin resistance in African-American women: an analysis of Jackson Heart Study. Metab Syndr Relat Disord. 2010;8(6):511-514. doi:10.1089/met.2010.0028
5. Whelton PK, Carey RM, Aronow WS, et al. 2017 ACC/AHA/AAPA/ABC/ACPM/AGS/APhA/ASH/ASPC/NMA/PCNA Guideline for the Prevention, Detection, Evaluation, and Management of High Blood Pressure in Adults: A Report of the American College of Cardiology/American Heart Association Task Force on Clinical Practice Guidelines [published correction appears in J Am Coll Cardiol. 2018 May 15;71(19):2275-2279]. …

### Sheet: eTable 5
eTable 5. Genetic variants analyzed and their frequencies
Variant	Chromosome	GRCh37 position	GRCh38 position	ID	Gene	Ensembl Variant Effect Predictor (VEP)1	MVP assessment	MAF in MVP AFRb	MAF in study cohortc	MAF in NFEc
Non-carriers
HbS	11	5248232	5227002	rs334	HBB	missense	imputed	0.0533	0.0487	0.0002
HbC	11	5248233	5227003	rs33930165	HBB	missense	imputed	0.0133	0.0116	1e-05
-α3.7	16	223678	173679	esv3637548d	HBA1	stop lost CNV deletion (3813 bases)	imputed	0.1615	0.1508	0.004
G6PD_2	X	153761240	154533025	rs76723693	G6PD	missense	genotyped	0.0045	0.0043	0
G202A	X	153764217	154536002	rs1050828	G6PD	missense	genotyped	0.119	0.1138	0.0002
Totals
GRCh = Genome Reference Consortium human genome version; MAF = minor allele frequency; AFR = African genetic ancestry; NFE = non-Finnish European genetic ancestry
a. MAF from imputation of entire MVP AFR ancestry group (N approximately 120K)
b. MAF in study cohort (N=84987)
c. MAF in NFE population came from gnomAD v3.1.22, except MAF for -α3.7 came from 1000 Genomes Project, phase 33
d. Some references use esv26766304,5
References
1. McLaren W, Gil L, Hunt SE, et al. The Ensembl Variant Effect Predictor. Genome Biol. 2016;17(1):122. Published 2016 Jun 6. doi:10.1186/s13059-016-0974-4
2. Karczewski KJ, Francioli LC, Tiao G, et al. The mutational constraint spectrum quantified from variation in 141,456 humans. Nature. 2020;581:434-443. doi:10.1038/s41586-020-2308-7
3. 1000 Genomes Project Consortium, Auton A, Brooks LD, et al. A global reference for human genetic variation. Nature. 2015;526(7571):68-74. doi:10.1038/nature15393
4. Chen J, Spracklen CN, Marenne G, et al. The trans-ancestral genomic architecture of glycemic traits. Nat Genet. 2021;53:840-860. doi:10.1038/s41588-021-00852-9
5. Hodonsky CJ, Jain D, Schick UM, et al. Genome-wide association study of red blood cell traits in Hispanics/Latinos: The Hispanic Community Health Study/Study of Latinos. PLoS Genet. 2017;13(4):e1006760. doi:10.1371/journal.pgen.1006760

### Sheet: eTable 6
eTable 6. Estimation of mis-designations of dysglycemia based on HbA1c due to G202A variant
A. Estimated ranges of HbA1c values that would result in mis-designations of glycemic status for G202A carriers (based on estimated effect sizes in Table 2A)
Sex	G202A carrier type	Missed pre-diabetes	Missed diabetes
Male	hemizygous	4.8-5.5%	5.6-6.4%
Female	heterozygous	5.4-5.6%	6.2-6.4%
Female	homozygous	5.0-5.6%	5.8-6.4%
SI conversion factors: To convert HbA1c to mmol/mol, multiply by 10.93 and subtract 23.5.
B. In MVP study cohort, after exclusion for diabetes diagnosis or medication at or before date of HbA1c test
		Missed pre-diabetes		Missed diabetes
	No. in cohort	Estimate	Percentage	Estimate	Percentage
Male	45065	3613	0.0801731	463	0.010274
Female	9294	564	0.0606843	87	0.00936088
Total	54359	4177	0.076841	550	0.0101179
C. In general VHA patient population identified as "Black or African American" in at least one CDW record, after exclusion for diabetes diagnosis
	No. in population	Missed pre-diabetes			Missed diabetes
		Estimate	"CI"a	Percentage	Estimate	"CI"a	Percentage
Male	490	43	[37,49]	0.087	3	[2,5]	0.007
Female	127	8	[6,11]	0.062	1	[0,2]	0.006
Total	617	51	[43,60]	0.082	4	[3,8]	0.007
Numbers in thousands
a. "CI" entries were obtained by multiplying lower and upper bounds of 95% confidence intervals (CIs), so are not 95% CIs themselves.
D. In U.S. adult Black population without diabetes, based on diabetes prevalence and HbA1c distribution from NHANES 2017-2018
No. in populationa			Prevalence of diabetes, % [95% CI]		No. without known diabetes
Age	Male	Female	Male	Female	Male	Female
<40	5911	6651	1.7 [0.0,3.8]	2.3 [0.0,4.7]	5810.51	6498.03
40-59	4517	5382	12.3 [6.3,18.3]	15.2 [10.1,20.3]	3961.41	4563.94
60 and older	2760	3881	26.7 [19.8,33.5]	29.4 [22.9,35.9]	2023.08	2739.99
Total	13188	15914			11795	13801.9
	No. without known diabetes	Missed pre-diabetes			Missed diabetes
		Estimate	"CI"b	Percentage	Estimate	"CI"b	Percentage
Male	11795	778	[604,993]	0.0659601	47	[26,99]	0.00398474
Female	13801.9	750	[513,1172]	0.0543402	78	[38,237]	0.00565138
Total	25597	1528	[1118,2164]	0.0596946	125	[64,336]	0.00488339
Numbers in thousands
a. The civilian noninstitutionalized population of non-Hispanic Black for 2017-2018 from NHANES population totals (https://wwwn.cdc.gov/nchs/data/nhanes3/ResponseRates/ACS-Population-Totals-For-2017-2018.xlsx)
b. "CI" entries were obtained by multiplying lower and upper bounds of 95% confidence intervals (CIs), so are not 95% CIs themselves.
